# Hybrid risk scores integrating polygenic and clinical variables for endometriosis prediction

**DOI:** 10.64898/2026.08.31.26361798

**Authors:** Oksana Goroshchuk, Dora Koller

## Abstract

**Background:** Endometriosis affects approximately 10% of reproductive-age women and is associated with substantial diagnostic delay and heterogeneous symptom presentation. Prior machine-learning prediction models have relied on comorbidity data alone or on small candidate-variant genetic scores, with inconsistent or incompletely reported performance. No study has combined a well-powered, multi-ancestry polygenic risk score (PRS) with environmental, reproductive, and symptom data in a single hybrid model. We developed and evaluated hybrid risk-prediction models integrating a genome-wide, multi-ancestry PRS with clinical and symptom data for endometriosis in the US-based *All of Us* Research Program.

**Methods:** Among 69,376 participants (15,382 endometriosis cases, 53,994 controls) across six genetically inferred ancestry groups, we computed individual-level PRS values using PRS-CS weights derived from an independent, multi-ancestry GWAS. Five nested logistic regression, random forest, and XGBoost models progressively added age, ancestry, and within-ancestry genetic principal components (Model 1), environmental and reproductive factors (Model 2), symptom and comorbidity indicators (Model 3), all covariates combined (Model 4), and PRS × environment interactions (Model 5). Performance was assessed by AUROC in a held-out test set and 5-fold cross-validation, with class-weighted, Youden-optimized thresholds used for sensitivity, specificity, and predictive values; permutation importance identified top contributors. Pairwise AUROC differences were tested with a Holm-corrected DeLong-type test.

**Results:** Discrimination improved from AUROC 0.63 (PRS, age, ancestry, principal components) to 0.72 for the full model, driven mainly by symptom and comorbidity data. XGBoost consistently outperformed logistic regression and random forest. The PRS ranked among the top individual predictors by permutation importance in nearly every model, alongside age, while genetic and demographic information alone gave only modest discrimination, and PRS × environment interactions did not improve on environmental factors alone. Threshold optimization yielded balanced sensitivity and specificity (~0.67/0.65) versus near-zero sensitivity at a default threshold.

**Conclusions:** Combining the PRS with symptom and comorbidity data gave the best discrimination compared to solely a well-powered, multi-ancestry PRS as a predictor of endometriosis. This study clarifies both the promise and current limits of hybrid genetic-clinical prediction for endometriosis and points to symptom-based phenotyping, molecular subtyping, and external validation as priorities.
