## Supplemental Tables for "Hybrid risk scores integrating polygenic and clinical variables for endometriosis prediction"

### Sheet: STable 1 - symptoms
Supplemental Table 1. All of Us symptom and comorbidity SNOMED terms and codes and questionnaire items for all included traits.
Symptom/comorbidity	AoU term (SNOMED code)/ question from the Personal and Family Health History Survey
Infertility	Female infertility (SNOMED-6738008)
Dysmenorrhea	Dysmenorrhea (SNOMED-266599000)
Chronic pelvic pain	Chronic pelvic pain of female (SNOMED-237067000)
	Pain in pelvis (SNOMED-30473006)
Abdominal pain	Abdominal pain (SNOMED-21522001)
Low back pain	Low back pain (SNOMED-279039007)
	Lower abdominal pain (SNOMED-54586004)
Dyspareunia	Dyspareunia (SNOMED-71315007)
Dysuria	Dysuria (SNOMED-49650001)
Menorrhagia	Menorrhagia (SNOMED-386692008)
Bloating	Swollen abdomen (SNOMED-60728008)
	Abdominal bloating (SNOMED-116289008)
	Bloating symptom (SNOMED-248490000)
Irritable bowel syndrome	Irritable bowel syndrome (SNOMED-10743008)
	Personal and Family Health History Survey: Including yourself, who in your family has had irritable bowel syndrome (IBS)? - Self
Migraine	Migraine (SNOMED-37796009)
	Personal and Family Health History Survey: Including yourself, who in your family has had migraine headaches? - Self
Eating disorders	Eating disorder (SNOMED-72366004)
	Personal and Family Health History Survey: Including yourself, who in your family has had an eating disorder? - Self
Depression	Depressive disorder (SNOMED-35489007)
	Personal and Family Health History Survey: Including yourself, who in your family has had depression? - Self
Anxiety	Anxiety disorder (SNOMED-48694002)
	Personal and Family Health History Survey: Including yourself, who in your family has had anxiety reaction/panic disorder? - Self
Diarrhea	Diarrhea (SNOMED-62315008)
Nausea	Nausea (SNOMED-422587007)
Constipation	Constipation (SNOMED-14760008)
Fibromyalgia	Primary fibromyalgia syndrome (SNOMED-95417003)
	Personal and Family Health History Survey: Including yourself, who in your family has had fibromyalgia? - Self
Chronic fatigue	Chronic fatigue syndrome (SNOMED-52702003)
	Personal and Family Health History Survey: Including yourself, who in your family has had chronic fatigue? - Self

### Sheet: STable2 - model 1
Supplemental Table 2. Model 1 (PRS, age, ancestry, and the first ten principal components) performance metrics on the held-out test set and under 5-fold cross-validation, for logistic regression, random forest, and XGBoost (unweighted and class-weighted, at default and Youden-optimized thresholds), and permutation feature importance for the best-performing model (XGBoost).
Without cross validation
Model	Threshold	Type	Sensitivity	Specificity	PPV	NPV	Balanced accuracy	F1 score	AUROC	TP	TN	FP	FN
Logistic regression	0.5	Default	0.000325	1	1	0.778306	0.500162	0.00065	0.600611	1	10799	0	3076
Logistic regression	0.223354	Optimized (Youden J)	0.577186	0.573757	0.278414	0.826464	0.575471	0.375635	0.600611	1776	6196	4603	1301
Random forest	0.5	Default	0.01495	0.996018	0.516854	0.780155	0.505484	0.029059	0.604949	46	10756	43	3031
Random forest	0.215	Optimized (Youden J)	0.698083	0.46245	0.270087	0.843154	0.580266	0.389483	0.604949	2148	4994	5805	929
XGBoost	0.5	Default	0.0013	0.999722	0.571429	0.778427	0.500511	0.002594	0.634003	4	10796	3	3073
XGBoost	0.216339	Optimized (Youden J)	0.649659	0.555607	0.294057	0.847697	0.602633	0.404861	0.634003	1999	6000	4799	1078
Logistic regression (balanced)	0.5	Default	0.585635	0.562645	0.276169	0.826554	0.57414	0.375338	0.600547	1802	6076	4723	1275
Logistic regression (balanced)	0.501546	Optimized (Youden J)	0.581085	0.570794	0.278375	0.82705	0.57594	0.376421	0.600547	1788	6164	4635	1289
Random forest (balanced)	0.5	Default	0.008125	0.997592	0.490196	0.779241	0.502859	0.015985	0.605981	25	10773	26	3052
Random forest (balanced)	0.21	Optimized (Youden J)	0.647709	0.508936	0.273163	0.835258	0.578322	0.384267	0.605981	1993	5496	5303	1084
XGBoost (balanced)	0.5	Default	0.61716	0.584591	0.297416	0.842745	0.600875	0.401395	0.634928	1899	6313	4486	1178
XGBoost (balanced)	0.493166	Optimized (Youden J)	0.641859	0.563015	0.29504	0.846561	0.602437	0.404257	0.634928	1975	6080	4719	1102
With cross validation
Model	Threshold	Type	Sensitivity	Specificity	PPV	NPV	Balanced accuracy	F1 score	AUROC	TP	TN	FP	FN
Logistic regression	0.5	CV Default	0.00026	0.999889	0.4	0.778306	0.500074	0.00052	0.599193	4	53988	6	15378
Logistic regression	0.219712	CV Optimized (Youden J)	0.601157	0.545764	0.273799	0.827683	0.573461	0.376238	0.599193	9247	29468	24526	6135
Random forest	0.5	CV Default	0.013067	0.995425	0.448661	0.779756	0.504246	0.025395	0.603574	201	53747	247	15181
Random forest	0.245	CV Optimized (Youden J)	0.564816	0.584361	0.279088	0.824975	0.574589	0.373581	0.603574	8688	31552	22442	6694
XGBoost	0.5	CV Default	0.00156	0.999778	0.666667	0.778512	0.500669	0.003113	0.629633	24	53982	12	15358
XGBoost	0.219756	CV Optimized (Youden J)	0.628917	0.558618	0.288724	0.84087	0.593767	0.395762	0.629633	9674	30162	23832	5708
Feature	Importance mean	Importance SE
Standardized PRS	0.059126	0.00349
Age	0.056831	0.003419
PC3	0.005638	0.001629
PC1	0.004388	0.001296
PC2	0.003975	0.001096
PC6	0.003183	0.000635
PC7	0.001729	0.000572
PC4	0.00103	0.000636
PC5	0.000404	0.000291
PC8	9e-05	0.000394
Ancestry	1.9e-05	9.1e-05
PC10	-7.4e-05	0.000234
PC9	-0.000152	0.000167

### Sheet: STable3 - model 2
Supplemental Table 3. Model 2 (PRS, age, ancestry, principal components, plus BMI, deprivation index, contraceptive use, and family history of endometriosis) performance metrics on the held-out test set and under 5-fold cross-validation, for logistic regression, random forest, and XGBoost (unweighted and class-weighted, at default and Youden-optimized thresholds), and permutation feature importan…
Without cross validation
Model	Threshold	Type	Sensitivity	Specificity	PPV	NPV	Balanced accuracy	F1 score	AUROC	TP	TN	FP	FN
Logistic regression	0.5	Default	0.0259994	0.993981	0.551724	0.781735	0.50999	0.0496586	0.644763	80	10734	65	2997
Logistic regression	0.22701	Optimized (Youden J)	0.543711	0.66145	0.313943	0.835732	0.602581	0.398049	0.644763	1673	7143	3656	1404
Random forest	0.5	Default	0.0305492	0.989721	0.458537	0.781801	0.510135	0.0572821	0.65369	94	10688	111	2983
Random forest	0.255	Optimized (Youden J)	0.568086	0.657561	0.32097	0.842349	0.612823	0.410184	0.65369	1748	7101	3698	1329
XGBoost	0.5	Default	0.0224244	0.996852	0.669903	0.781602	0.509638	0.0433962	0.67172	69	10765	34	3008
XGBoost	0.200684	Optimized (Youden J)	0.708807	0.534864	0.302748	0.865707	0.621836	0.424278	0.67172	2181	5776	5023	896
Logistic regression (balanced)	0.5	Default	0.569386	0.63404	0.307153	0.837861	0.601713	0.399043	0.645019	1752	6847	3952	1325
Logistic regression (balanced)	0.492647	Optimized (Youden J)	0.595385	0.611353	0.303865	0.841341	0.603369	0.402372	0.645019	1832	6602	4197	1245
Random forest (balanced)	0.5	Default	0.0230744	0.992777	0.47651	0.781016	0.507926	0.0440174	0.650218	71	10721	78	3006
Random forest (balanced)	0.205	Optimized (Youden J)	0.682808	0.537087	0.295915	0.855962	0.609947	0.412892	0.650218	2101	5800	4999	976
XGBoost (balanced)	0.5	Default	0.60091	0.629688	0.316176	0.847035	0.615299	0.414342	0.671309	1849	6800	3999	1228
XGBoost (balanced)	0.471194	Optimized (Youden J)	0.696783	0.547458	0.304935	0.863696	0.62212	0.424218	0.671309	2144	5912	4887	933
With cross validation
Model	Threshold	Type	Sensitivity	Specificity	PPV	NPV	Balanced accuracy	F1 score	AUROC	TP	TN	FP	FN
Logistic regression	0.5	CV Default	0.0250943	0.993592	0.527322	0.78154	0.509343	0.0479087	0.64023	386	53648	346	14996
Logistic regression	0.218549	CV Optimized (Youden J)	0.585229	0.61442	0.301868	0.838706	0.599825	0.398292	0.64023	9002	33175	20819	6380
Random forest	0.5	CV Default	0.0325705	0.98911	0.460055	0.782082	0.51084	0.0608342	0.641795	501	53406	588	14881
Random forest	0.255	CV Optimized (Youden J)	0.548498	0.652443	0.31015	0.835321	0.600471	0.396243	0.641795	8437	35228	18766	6945
XGBoost	0.5	CV Default	0.0222988	0.995388	0.579392	0.781359	0.508844	0.0429448	0.664975	343	53745	249	15039
XGBoost	0.224797	CV Optimized (Youden J)	0.597842	0.638201	0.320072	0.847804	0.618021	0.416929	0.664975	9196	34459	19535	6186
Feature	Importance mean	Importance SE
Standardized PRS	0.042613	0.00309268
Age	0.0415622	0.00273202
Family history of endometriosis	0.0310744	0.00191137
Contraceptive use	0.0194974	0.00239507
Body mass index	0.0140379	0.0016877
PC3	0.00302794	0.000969385
Deprivation index	0.00273482	0.000530498
PC2	0.00243485	0.000553504
PC4	0.00180304	0.00051959
PC6	0.00146868	0.000370215
PC1	0.0013943	0.000559769
PC7	0.000855203	0.000278958
PC5	0.000200438	0.000170277
PC10	0.000193575	7.34686e-05
PC8	0.000131662	0.000252616
PC9	-4.99405e-05	0.000123729
Ancestry	-0.000222279	0.000192638

### Sheet: STable4 - model 3
Supplemental Table 4. Model 3 (PRS, age, ancestry, principal components, plus the 19 symptom and comorbidity indicators) performance metrics on the held-out test set and under 5-fold cross-validation, for logistic regression, random forest, and XGBoost (unweighted and class-weighted, at default and Youden-optimized thresholds), and permutation feature importance for the best-performing model (XGB…
Without cross validation
Model	Threshold	Type	Sensitivity	Specificity	PPV	NPV	Balanced accuracy	F1 score	AUROC	TP	TN	FP	FN
Logistic regression	0.5	Default	0.125772	0.972497	0.565789	0.796089	0.549135	0.205796	0.704174	387	10502	297	2690
Logistic regression	0.191632	Optimized (Youden J)	0.704257	0.593203	0.330335	0.875615	0.64873	0.449725	0.704174	2167	6406	4393	910
Random forest	0.5	Default	0.119272	0.975831	0.584395	0.795441	0.547552	0.198111	0.699521	367	10538	261	2710
Random forest	0.25	Optimized (Youden J)	0.617485	0.66608	0.345078	0.859379	0.641782	0.442736	0.699521	1900	7193	3606	1177
XGBoost	0.5	Default	0.124797	0.979072	0.629508	0.797	0.551935	0.208299	0.718001	384	10573	226	2693
XGBoost	0.197995	Optimized (Youden J)	0.716282	0.598852	0.337209	0.881063	0.657567	0.458546	0.718001	2204	6467	4332	873
Logistic regression (balanced)	0.5	Default	0.59376	0.69525	0.356975	0.857273	0.644505	0.445882	0.704208	1827	7508	3291	1250
Logistic regression (balanced)	0.487213	Optimized (Youden J)	0.623009	0.671173	0.350585	0.862036	0.647091	0.448683	0.704208	1917	7248	3551	1160
Random forest (balanced)	0.5	Default	0.0932727	0.982128	0.597917	0.791729	0.5377	0.161372	0.702726	287	10606	193	2790
Random forest (balanced)	0.22	Optimized (Youden J)	0.657134	0.63367	0.33824	0.866422	0.645402	0.446604	0.702726	2022	6843	3956	1055
XGBoost (balanced)	0.5	Default	0.620409	0.686082	0.360257	0.863822	0.653246	0.455826	0.717957	1909	7409	3390	1168
XGBoost (balanced)	0.45912	Optimized (Youden J)	0.722457	0.590518	0.334537	0.881897	0.656487	0.457313	0.717957	2223	6377	4422	854
With cross validation
Model	Threshold	Type	Sensitivity	Specificity	PPV	NPV	Balanced accuracy	F1 score	AUROC	TP	TN	FP	FN
Logistic regression	0.5	CV Default	0.122741	0.972404	0.558911	0.795539	0.547573	0.201279	0.699276	1888	52504	1490	13494
Logistic regression	0.218523	CV Optimized (Youden J)	0.602132	0.687058	0.354066	0.858389	0.644595	0.445921	0.699276	9262	37097	16897	6120
Random forest	0.5	CV Default	0.11533	0.975905	0.576911	0.794754	0.545617	0.192231	0.694811	1774	52693	1301	13608
Random forest	0.27	CV Optimized (Youden J)	0.557925	0.720117	0.362201	0.851145	0.639021	0.439247	0.694811	8582	38882	15112	6800
XGBoost	0.5	CV Default	0.1165	0.977831	0.599532	0.795291	0.547165	0.19509	0.71212	1792	52797	1197	13590
XGBoost	0.205591	CV Optimized (Youden J)	0.682226	0.622402	0.33981	0.873019	0.652314	0.453657	0.71212	10494	33606	20388	4888
Feature	Importance mean	Importance SE
Age	0.03413	0.002051
Standardized PRS	0.030119	0.002737
Migraine	0.015096	0.001878
Irritable bowel syndrome	0.011948	0.001297
Fibromyalgia	0.009445	0.001327
Chronic pelvic pain	0.008415	0.001098
Dysmenorrhea	0.006752	0.00096
Abdominal pain	0.004577	0.000572
Anxiety	0.002584	0.000659
Infertility	0.002123	0.000355
Fatigue	0.001945	0.000427
PC3	0.001818	0.000518
Menorrhagia	0.00177	0.000532
PC6	0.000899	0.000158
Nausea	0.000801	0.00023
PC7	0.000659	0.000152
PC2	0.000644	0.000317
Depression	0.000485	0.000168
Dyspareunia	0.000374	0.000159
PC1	0.000361	0.000344
Constipation	0.00027	9.8e-05
PC5	0.000207	0.000115
PC10	0.000166	0.000107
PC4	0.000148	0.000221
Eating disorders	8.9e-05	3.9e-05
Ancestry	5.5e-05	4.8e-05
Diarrhea	3.1e-05	3.9e-05
Dysuria	2.5e-05	2.9e-05
Bloating	1.9e-05	2.7e-05
Low back pain	-4.7e-05	4.1e-05
PC8	-6.4e-05	0.000125
PC9	-0.000134	0.000137

### Sheet: STable5 - model 4
Supplemental Table 5. Model 4 (PRS, age, ancestry, principal components, plus environmental/reproductive factors and the 19 symptom and comorbidity indicators) performance metrics on the held-out test set and under 5-fold cross-validation, for logistic regression, random forest, and XGBoost (unweighted and class-weighted, at default and Youden-optimized thresholds), and permutation feature import…
Without cross validation
Model	Threshold	Type	Sensitivity	Specificity	PPV	NPV	Balanced accuracy	F1 score	AUROC	TP	TN	FP	FN
Logistic regression	0.5	Default	0.141371	0.968979	0.564935	0.798413	0.555175	0.22615	0.717004	435	10464	335	2642
Logistic regression	0.199743	Optimized (Youden J)	0.678908	0.635337	0.346607	0.874124	0.657122	0.458919	0.717004	2089	6861	3938	988
Random forest	0.5	Default	0.116672	0.978887	0.611584	0.79547	0.54778	0.195961	0.718903	359	10571	228	2718
Random forest	0.26	Optimized (Youden J)	0.61716	0.697194	0.367382	0.864707	0.657177	0.460587	0.718903	1899	7529	3270	1178
XGBoost	0.5	Default	0.126747	0.978239	0.624	0.797223	0.552493	0.210697	0.731799	390	10564	235	2687
XGBoost	0.222104	Optimized (Youden J)	0.651284	0.688119	0.373045	0.873824	0.669701	0.474376	0.731799	2004	7431	3368	1073
Logistic regression (balanced)	0.5	Default	0.603185	0.699324	0.363708	0.860823	0.651254	0.45379	0.717067	1856	7552	3247	1221
Logistic regression (balanced)	0.464574	Optimized (Youden J)	0.685408	0.631725	0.346533	0.875738	0.658567	0.46033	0.717067	2109	6822	3977	968
Random forest (balanced)	0.5	Default	0.0841729	0.983147	0.587302	0.790249	0.53366	0.147243	0.719494	259	10617	182	2818
Random forest (balanced)	0.23	Optimized (Youden J)	0.645109	0.668117	0.356437	0.868545	0.656613	0.459172	0.719494	1985	7215	3584	1092
XGBoost (balanced)	0.5	Default	0.632759	0.696453	0.372632	0.869379	0.664606	0.469044	0.730885	1947	7521	3278	1130
XGBoost (balanced)	0.480963	Optimized (Youden J)	0.680858	0.65719	0.361394	0.87845	0.669024	0.472166	0.730885	2095	7097	3702	982
With cross validation
Model	Threshold	Type	Sensitivity	Specificity	PPV	NPV	Balanced accuracy	F1 score	AUROC	TP	TN	FP	FN
Logistic regression	0.5	CV Default	0.137563	0.968997	0.558311	0.797731	0.55328	0.220739	0.710822	2116	52320	1674	13266
Logistic regression	0.199709	CV Optimized (Youden J)	0.672149	0.635219	0.344232	0.871813	0.653684	0.455292	0.710822	10339	34298	19696	5043
Random forest	0.5	CV Default	0.112209	0.977423	0.586078	0.794433	0.544816	0.188356	0.71016	1726	52775	1219	13656
Random forest	0.27	CV Optimized (Youden J)	0.581979	0.721858	0.373467	0.858389	0.651918	0.454971	0.71016	8952	38976	15018	6430
XGBoost	0.5	CV Default	0.123066	0.97709	0.604792	0.79638	0.550078	0.204516	0.723721	1893	52757	1237	13489
XGBoost	0.211683	CV Optimized (Youden J)	0.671889	0.652184	0.354972	0.874643	0.662036	0.464526	0.723721	10335	35214	18780	5047
Feature	Importance mean	Importance SE
Age	0.032345	0.002184
Standardized PRS	0.026182	0.00249
Family history of endometriosis	0.018547	0.001745
Migraine	0.012598	0.001697
Irritable bowel syndrome	0.010053	0.001234
Fibromyalgia	0.008806	0.001033
Chronic pelvic pain	0.008039	0.000988
Dysmenorrhea	0.005876	0.000841
Abdominal pain	0.004684	0.000587
Body mass index	0.003227	0.000563
Infertility	0.00217	0.000371
Anxiety	0.00212	0.000524
Deprivation index	0.001641	0.000332
Fatigue	0.001347	0.000269
Menorrhagia	0.001328	0.000467
Contraceptive use	0.001085	0.00028
PC2	0.000801	0.000254
Nausea	0.00062	0.000103
PC1	0.000583	0.000263
PC7	0.000531	0.000121
PC3	0.000489	0.000278
PC6	0.000445	0.000156
Constipation	0.000316	9.6e-05
Dyspareunia	0.000232	0.000133
PC4	0.000206	0.000173
PC10	0.000206	9.9e-05
Depression	0.000124	6e-05
PC5	7.3e-05	8.2e-05
Eating disorders	6.1e-05	3.6e-05
Diarrhea	5.2e-05	2.2e-05
PC9	3.8e-05	0.000156
Dysuria	3.6e-05	1.3e-05
Low back pain	2.6e-05	2.7e-05
Bloating	-2e-06	1.4e-05
Ancestry	-2.3e-05	9.9e-05
PC8	-3.6e-05	7.3e-05

### Sheet: STable6 - model 5
Supplemental Table 6. Model 5 (PRS, age, ancestry, principal components, plus environmental/reproductive factors and their interactions with PRS: PRS × BMI, PRS × deprivation index, PRS × contraceptive use, and PRS × family history) performance metrics on the held-out test set and under 5-fold cross-validation, for logistic regression, random forest, and XGBoost (unweighted and class-weighted, at…
Without cross validation
Model	Threshold	Type	Sensitivity	Specificity	PPV	NPV	Balanced accuracy	F1 score	AUROC	TP	TN	FP	FN
Logistic regression	0.5	Default	0.0217745	0.994537	0.531746	0.781091	0.508155	0.0418358	0.64509	67	10740	59	3010
Logistic regression	0.228376	Optimized (Youden J)	0.549886	0.65719	0.313682	0.836713	0.603538	0.399481	0.64509	1692	7097	3702	1385
Random forest	0.5	Default	0.0503737	0.984443	0.479876	0.784402	0.517408	0.0911765	0.651647	155	10631	168	2922
Random forest	0.22	Optimized (Youden J)	0.687358	0.533938	0.295887	0.857015	0.610648	0.413692	0.651647	2115	5766	5033	962
XGBoost	0.5	Default	0.0253494	0.99537	0.609375	0.781859	0.51036	0.0486739	0.671345	78	10749	50	2999
XGBoost	0.196773	Optimized (Youden J)	0.731232	0.515696	0.300802	0.8707	0.623464	0.426257	0.671345	2250	5569	5230	827
Logistic regression (balanced)	0.5	Default	0.579461	0.625891	0.3062	0.839315	0.602676	0.400674	0.645404	1783	6759	4040	1294
Logistic regression (balanced)	0.494695	Optimized (Youden J)	0.601235	0.608667	0.304477	0.842692	0.604951	0.404239	0.645404	1850	6573	4226	1227
Random forest (balanced)	0.5	Default	0.038999	0.987777	0.47619	0.782957	0.513388	0.0720937	0.651127	120	10667	132	2957
Random forest (balanced)	0.21	Optimized (Youden J)	0.661033	0.562645	0.301021	0.853491	0.611839	0.413667	0.651127	2034	6076	4723	1043
XGBoost (balanced)	0.5	Default	0.603835	0.632559	0.318915	0.848571	0.618197	0.417387	0.671675	1858	6831	3968	1219
XGBoost (balanced)	0.456359	Optimized (Youden J)	0.745531	0.499213	0.297845	0.873178	0.622372	0.425642	0.671675	2294	5391	5408	783
With cross validation
Model	Threshold	Type	Sensitivity	Specificity	PPV	NPV	Balanced accuracy	F1 score	AUROC	TP	TN	FP	FN
Logistic regression	0.5	CV Default	0.0194383	0.994629	0.50764	0.780729	0.507034	0.0374429	0.640139	299	53704	290	15083
Logistic regression	0.218369	CV Optimized (Youden J)	0.595826	0.604382	0.300236	0.839974	0.600104	0.399277	0.640139	9165	32633	21361	6217
Random forest	0.5	CV Default	0.0485633	0.983609	0.457721	0.783966	0.516086	0.08781	0.638766	747	53109	885	14635
Random forest	0.24	CV Optimized (Youden J)	0.596476	0.60566	0.301146	0.840474	0.601068	0.400227	0.638766	9175	32702	21292	6207
XGBoost	0.5	CV Default	0.0266545	0.994129	0.563961	0.781905	0.510392	0.0509032	0.664492	410	53677	317	14972
XGBoost	0.220716	CV Optimized (Youden J)	0.609999	0.62394	0.316054	0.848846	0.616969	0.416375	0.664492	9383	33689	20305	5999
Feature	Importance mean	Importance SE
Age	0.0406959	0.00274507
Family history of endometriosis	0.0223269	0.00170706
Body mass indez	0.0124382	0.00162777
Contraceptive use	0.0113024	0.00179435
PRS × BMI	0.00638083	0.0013182
PRS × deprivation index	0.00360207	0.00118212
Deprivation index	0.00343165	0.000734392
Standardized PRS	0.00303067	0.00120297
PC2	0.00299256	0.000680911
PC3	0.00234289	0.000735253
PRS × contraceptive use	0.00174638	0.00044933
PC6	0.00135346	0.000353314
PC1	0.0011702	0.000460644
PC4	0.000928835	0.000382115
PC7	0.000638485	0.000241255
PRS × family history of endometriosis	0.000552854	0.000357052
PC5	0.000428152	0.000165282
PC10	0.00042522	0.000121631
PC8	0.000109916	0.000207241
PC9	3.87596e-05	0.000161779
Ancestry	-0.000176066	0.000199351

### Sheet: Stable 7 - comparison
Supplemental Table 7. Pairwise comparisons of model discrimination. All ten pairwise comparisons of cross-validated AUROC between the five models (using the best-performing classifier, XGBoost), computed on out-of-fold predictions for the same individuals with a DeLong-type test for correlated ROC curves and Holm correction for multiple comparisons.
Model a	Model b	AUC a	AUC b	AUC difference (b - a)	se difference	z-score	p-value	Holm-adjusted p-value
Model 1	Model 2	0.629633	0.664975	0.035342	0.003507	10.0783	6.89144e-24	2.75658e-23
Model 1	Model 3	0.629633	0.71212	0.082487	0.003424	24.0911	3.09518e-128	2.78566e-127
Model 1	Model 4	0.629633	0.723721	0.094088	0.003392	27.7356	2.59885e-169	2.59885e-168
Model 1	Model 5	0.629633	0.664091	0.034458	0.003507	9.82434	8.84536e-23	2.65361e-22
Model 2	Model 3	0.664975	0.71212	0.047145	0.003383	13.9351	3.87671e-44	1.93836e-43
Model 2	Model 4	0.664975	0.723721	0.058746	0.003351	17.53	8.45164e-69	5.91614e-68
Model 2	Model 5	0.664975	0.664091	-0.000884	0.003468	-0.254844	0.798844	0.798844
Model 3	Model 4	0.71212	0.723721	0.011601	0.003264	3.55376	0.00037977	0.000759541
Model 3	Model 5	0.71212	0.664091	-0.048029	0.003384	-14.1933	1.00834e-45	6.05007e-45
Model 4	Model 5	0.723721	0.664091	-0.05963	0.003352	-17.7899	8.46742e-71	6.77393e-70
